# The BioNTech / Pfizer vaccine BNT162b2 induces class-switched SARS-CoV-2-specific plasma cells and potential memory B cells as well as IgG and IgA serum and IgG saliva antibodies upon the first immunization

**DOI:** 10.1101/2021.03.10.21252001

**Authors:** Anne S. Lixenfeld, Inga Künsting, Emily L. Martin, Vera von Kopylow, Selina Lehrian, Hanna B. Lunding, Jana S. Buhre, Janna Quack, Moritz Steinhaus, Tobias Graf, Marc Ehlers, Johann Rahmöller

## Abstract

To treat the SARS-CoV-2 virus, that enters the body through the respiratory tract, different vaccines in particular against the SARS-CoV-2 spike (S)-protein have been developed or are in the development process. For the BioNTech / Pfizer mRNA vaccine BNT162b2, which is injected twice, protection against COVID-19 has been described for the first weeks after the second vaccination. The underlying mechanisms of defense and the long-term effectiveness of this vaccine against COVID-19 are currently under investigation.

In addition to the induction of systemic antibodies (Abs), Ab responses in the respiratory tract would help to form a first line of defense against SARS-CoV-2. Furthermore, protection depends on Fab-part-dependent neutralizing capacities, however, Fc-part-mediated effector mechanisms might also be important. Long-term defense would be based on the induction of long-lived antibody-producing plasma cells (PCs) and memory B cells.

Here, we established different assays to analyze anti-SARS-CoV-2-S IgG and IgA Abs in blood serum and saliva as well as SARS-CoV-2-S1-reactive IgG and IgA PCs and potential memory B cells in the blood of individuals upon their first immunization with BNT162b2.

We show that the vaccine induces in particular anti-SARS-CoV-2-S IgG1 and IgG3 as well as IgA1 and in some individuals also IgG2 and IgA2 serum Abs. In the saliva, we found no anti-SARS-CoV-2-S IgA, but instead IgG Abs. Furthermore, we found SARS-CoV-2-S reactive IgG+ blood PCs and potential memory B cells as well as SARS-CoV-2-S reactive IgA+ PCs and/or potential memory B cells in some individuals.

Our data suggest that the vaccine induces a promising CD4+ T cell-dependent systemic IgG1 and IgG3 Ab response with IgG+ PCs and potential memory B cells. In addition to the systemic IgG response, the systemic IgA and saliva IgG response might help to improve a first line of defense in the respiratory tract against SARS-CoV-2 and its mutants.
