## Supplementary material for "The BioNTech / Pfizer vaccine BNT162b2 induces class-switched SARS-CoV-2-specific plasma cells and potential memory B cells as well as IgG and IgA serum and IgG saliva antibodies upon the first immunization": Suppl. Table 1

### Sheet: Suppl. Table 1, Lixenfeld et b
Individuals	Sex	Age (years) range (01.01.2021)	SARS-CoV-2 positive (months before blood collection)	Vaccine Type	Day of serum and blood cell collection (before first vaccination)	Day of serum collection upon first vaccination	Day of blood cell collection upon first vaccination	Day of saliva collection
Vaccination study cohort without COVID-19 history
1	m	31-40	no	BNT162b2	-2	22	22	36
2	f	21-30	no	BNT162b2	0	24	24	36
3	f	41-50	no	BNT162b2	0	31	23	/
4	f	21-30	no	BNT162b2	0	23	23	/
5	f	31-40	no	BNT162b2	0	23	23	36
6	f	21-30	no	BNT162b2	0	31	31	/
7	f	31-40	no	BNT162b2	0	31	31	36
8	m	21-30	no	BNT162b2	0	24	24	36
9	m	41-50	no	BNT162b2	0	23	23	/
10	m	31-40	no	BNT162b2	0	23	23	36
11	m	51-60	no	BNT162b2	0	23	23	35
12	f	21-30	no	BNT162b2	0	/	/	35
13	m	41-50	no	BNT162b2	0	23	23	35
14	m	31-40	no	BNT162b2	0	23	23	35
15	m	21-30	no	BNT162b2	0	23	23	35
16	m	51-60	no	BNT162b2	0	30	30	/
17	f	21-30	no	BNT162b2	/	14	14	20
18	f	21-30	no	BNT162b2	/	17	9	17
19	f	21-30	no	BNT162b2	/	6	6	6
Non-vaccinated individuals without COVID-19 history as negative control
20	f	21-30	no	/	/	/	/	/
Non-vaccinated individuals with past COVID-19 infection
21	m	21-30	yes (9-10 months before blood collection)	/	/	/	/	/
22	f	21-30	yes (9-10 months before blood collection)	/	/	/	/	/
23	f	21-30	yes (0-1 month before blood collection)	/	/	/	/	/
24	f	21-30	yes (0-1 month before blood collection)	/	/	/	/	/
Non-vaccinated individuals with current COVID-19 infection
25	m	81-90	yes (0-1 month before blood collection)	/	/	/	/	/
26	f	71-80	yes (0-1 month before blood collection)	/	/	/	/	/
27	f	51-60	yes (0-1 month before blood collection)	/	/	/	/	/
28	m	51-60	yes (0-1 month before blood collection)	/	/	/	/	/
29	f	71-80	yes (0-1 month before blood collection)	/	/	/	/	/
Non-vaccinated individuals without COVID-19 history as saliva negative controls
31	m	21-30	no	/	/	/	/	/
32	f	51-60	no	/	/	/	/	/
33	f	41-50	no	/	/	/	/	/
34	f	21-30	no	/	/	/	/	/
35	f	31-40	no	/	/	/	/	/
36	f	21-30	no	/	/	/	/	/
37	m	51-60	no	/	/	/	/	/
38	f	31-40	no	/	/	/	/	/
39	m	31-40	no	/	/	/	/	/
40	f	21-30	no	/	/	/	/	/
41	f	21-30	no	/	/	/	/	/
42	f	61-70	no	/	/	/	/	/
43	f	21-30	no	/	/	/	/	/
44	f	21-30	no	/	/	/	/	/
45	f	21-30	no	/	/	/	/	/
46	m	21-30	no	/	/	/	/	/
47	f	31-40	no	/	/	/	/	/
48	f	21-30	no	/	/	/	/	/
